# Intraoperative Plasma Proteomic Changes in Cardiac Surgery: In Search of Biomarkers of Post-operative Delirium

**DOI:** 10.1101/2022.06.08.22276153

**Authors:** Kwame Wiredu, Sean O’Connor, Erika Monteith, Brooke Brauer, Arminja N. Kettenbach, Hildreth R. Frost, Shahzad Shaefi, Scott A. Gerber

**Affiliations:** Department of Molecular and Systems Biology, Geisel School of Medicine at Dartmouth, Lebanon, NH; Program in Quantitative Biomedical Sciences, Geisel School of Medicine at Dartmouth, Lebanon, NH; Department of Anesthesia, Critical Care and Pain Medicine, Beth Israel Deaconess Medical Center, Boston MA; Department of Biochemistry and Cell Biology, Geisel School of Medicine at Dartmouth, Lebanon, NH; Dartmouth Cancer Center, Geisel School of Medicine at Dartmouth, Lebanon, NH; Department of Biomedical Data Science, Geisel School of Medicine at Dartmouth, Lebanon, NH; Department of Anesthesia, Critical Care and Pain Medicine, Harvard Medical School, Boston MA

**Author notes:** Corresponding author: Scott A. Gerber, Professor of Molecular and Systems Biology, 1 Medical Drive, Lebanon NH 03756.

**Keywords:** biomarker discovery, delirium, mass spectrometry, plasma, proteomics

## Abstract

**Purpose:** Delirium presents a significant healthcare burden. It complicates post-operative care in up to 50% of cardiac surgical patients with worse hospital outcomes, longer hospital stays and higher overall cost of care. Moreover, the nature of delirium following cardiac surgery with cardiopulmonary bypass (CPB) remains unclear, the underlying pathobiology is poorly understood, status quo diagnostic methods are subjective, and diagnostic biomarkers are currently lacking.

**Objective:** To identify diagnostic biomarkers of delirium and for insights into possible neuronal pathomechanisms.

**Experimental design:** Comparative proteomic analyses were performed on plasma samples from a nested matched cohort of patients who underwent cardiac surgery on CPB. A targeted proteomics strategy was used for validation in an independent set of samples. Biomarkers were assessed for biological functions and diagnostic accuracy.

**Results:** 47% of subjects demonstrated delirium. Of 3803 total proteins identified and quantified from patient plasma samples by multiplexed quantitative proteomics, 16 were identified as signatures of exposure to CPB, and 11 biomarkers distinguished delirium cases from non-cases (AuROC = 93%). Notable among these biomarkers are C-reactive protein, serum amyloid A-1 and cathepsin-B.

**Conclusions and clinical relevance:** The interplay of systemic and central inflammatory markers shed new light on delirium pathogenesis. This work suggests that accurate identification of cases may be achievable using a panel of biomarkers.

**Statement of Clinical Relevance:** The acute implication of delirium is well-documented, yet the true extent of the consequences beyond the immediate post-operative period has yet to be fully known. Despite its impact on the geriatric population, delirium remains underdiagnosed. Correctly identifying cases remain a challenge in clinical practice: the arbitrary and subjective nature of current diagnostic tools, such as the confusion assessment method, underscores the urgent need for diagnostic biomarkers. The clinical usefulness of delirium biomarkers extent beyond the objective identification of cases. Delirium biomarkers will also be useful for risk stratification, long-term follow-up of patients and may offer insights into possible etiologies that underpin the condition. In this report, we found systemic markers of inflammation with well-established association with delirium, as well as new biomarkers that shed new light on the condition. Although validation in a larger cohort is the necessary next step, our efforts lay the groundwork for future studies and highlight new frontiers in delirium research yet to be explored.
