## Supplementary material for "Intraoperative Plasma Proteomic Changes in Cardiac Surgery: In Search of Biomarkers of Post-operative Delirium": table_supplemental_2.csv

	SPQQSAALPR	FVQETELSQR
Replicate	TIC Normalized Peak Area	TIC Normalized Peak Area	Total Signal
1 fmol	16055637	48220300	64275937
2 fmol	30122828	49937076	80059904
4 fmol	35072284	70095752	105168036
8 fmol	151782976	148954592	300737568
10 fmol	178078464	172450976	350529440
16 fmol	298287264	241435744	539723008
