## Supplementary material for "Intraoperative Plasma Proteomic Changes in Cardiac Surgery: In Search of Biomarkers of Post-operative Delirium": table_supplemental_3.csv

Protein Name	Peptide Sequence	Monoisotopic Mass	Precursor Mz	Precursor Charge	Number of Transitions	Collision Energy (%)	Scheduled RT (mins)
sp|P02750|A2GL_HUMAN	ALGHLDLSGNR	1151.605272	576.809636	2	6	20.2	26.4 - 30.4
sp|P02750|A2GL_HUMAN	ALGHLDLSGNR	1151.605548	384.875516	3	6	16.9	26.4 - 30.4
sp|P02750|A2GL_HUMAN	GPLQLER	811.455754	406.734877	2	6	15.1	25.5 - 29.5
sp|P02750|A2GL_HUMAN	LHLEGNK	809.440104	405.727052	2	6	15.1	12.7 - 16.7
sp|P02750|A2GL_HUMAN	DLLLPQPDLR	1178.666476	590.340238	2	6	20.6	46.9 - 50.9
sp|P02750|A2GL_HUMAN	YLFLNGNK	967.513268	484.763634	2	6	17.4	35.7 - 39.7
sp|P02750|A2GL_HUMAN	CAGPEAVK	830.39619	416.205095	2	6	15.4	12.7 - 16.6
sp|P02750|A2GL_HUMAN	GQTLLAVAK	899.54457	450.779285	2	6	16.4	30.2 - 34.2
sp|P01011|AACT_HUMAN	EQLSLLDR	972.524562	487.269281	2	6	17.5	34.1 - 38.1
sp|P01011|AACT_HUMAN	LYGSEAFATDFQDSAAAKK	2018.959365	673.993455	3	6	27.9	36.3 - 40.3
sp|P01011|AACT_HUMAN	LINDYVK	863.47582	432.74491	2	6	15.9	26 - 30
sp|P01011|AACT_HUMAN	YTGNASALFILPDQDK	1751.873568	876.943784	2	6	29.2	48 - 52
sp|P01011|AACT_HUMAN	MEEVEAMLLPETLK	1663.805414	832.909707	2	6	27.9	43.6 - 47.6
sp|P01011|AACT_HUMAN	MEEVEAMLLPETLK	1663.805691	555.608897	3	6	23.4	43.6 - 47.6
sp|P01011|AACT_HUMAN	MEEVEAMLLPETLKR	1819.906524	910.960262	2	6	30.2	38.3 - 42.3
sp|P01011|AACT_HUMAN	MEEVEAMLLPETLKR	1819.9068	607.6426	3	6	25.4	38.3 - 42.3
sp|P01011|AACT_HUMAN	WRDSLEFR	1107.546694	554.780347	2	6	19.5	30.2 - 34.2
sp|P01011|AACT_HUMAN	WRDSLEFR	1107.546969	370.189323	3	6	16.3	30.2 - 34.2
sp|P01011|AACT_HUMAN	EIGELYLPK	1060.581014	531.297507	2	6	18.8	39.9 - 43.9
sp|P01011|AACT_HUMAN	ADLSGITGAR	959.50416	480.75908	2	6	17.3	26.1 - 30.1
sp|P36222|CH3L1_HUMAN	FSNTDYAVGYMLR	1551.703332	776.858666	2	6	26.2	36.2 - 40.2
sp|P36222|CH3L1_HUMAN	ILGQQVPYATK	1216.682126	609.348063	2	6	21.2	30.5 - 34.5
sp|P02741|CRP_HUMAN	ESDTSYVSLK	1127.535186	564.774593	2	6	19.8	26.3 - 30.3
sp|P02741|CRP_HUMAN	APLTKPLK	866.55949	434.286745	2	6	15.9	16.6 - 20.6
sp|P02741|CRP_HUMAN	GYSIFSYATK	1135.555528	568.784764	2	6	20	40.3 - 44.3
sp|P02775|CXCL7_HUMAN	NIQSLEVIGK	1099.624276	550.819138	2	6	19.4	35.4 - 39.4
sp|P02775|CXCL7_HUMAN	GTHCNQVEVIATLK	1568.798628	785.406314	2	6	26.5	31.2 - 35.2
sp|P02775|CXCL7_HUMAN	GTHCNQVEVIATLK	1568.798904	523.939968	3	6	22.2	31.2 - 35.2
sp|P02775|CXCL7_HUMAN	KICLDPDAPR	1183.602496	592.808248	2	6	20.7	24.6 - 28.6
sp|P18065|IBP2_HUMAN	LEGEACGVYTPR	1350.624352	676.319176	2	6	23.2	25.1 - 29.1
sp|P18065|IBP2_HUMAN	LIQGAPTIR	967.582018	484.798009	2	6	17.4	28.1 - 32.1
sp|P25311|ZA2G_HUMAN	CLAYDFYPGK	1232.554148	617.284074	2	6	21.4	38.7 - 42.7
sp|P18428|LBP_HUMAN	LQGSFDVSVK	1078.566426	540.290213	2	6	19.1	31.6 - 35.6
sp|P18428|LBP_HUMAN	ITGFLKPGK	959.580954	480.797477	2	6	17.3	25.1 - 29.1
sp|P06732|KCRM_HUMAN	LNYKPEEEYPDLSK	1723.831311	575.617437	3	6	24.2	29.5 - 33.5
sp|P06732|KCRM_HUMAN	ELFDPIISDR	1203.614106	602.814053	2	6	21	45.5 - 49.5
sp|P33908|MA1A1_HUMAN	LPEEIQR	883.476884	442.745442	2	6	16.2	21.6 - 25.6
sp|P33908|MA1A1_HUMAN	EPADAAIR	841.429934	421.721967	2	6	15.6	16.4 - 20.4
sp|P33908|MA1A1_HUMAN	HAWNNYK	931.430602	466.722301	2	6	16.9	14.1 - 18.1
sp|P33908|MA1A1_HUMAN	GGHSSSLFGNIK	1202.604938	602.309469	2	6	21	27.9 - 31.9
sp|P33908|MA1A1_HUMAN	GGHSSSLFGNIK	1202.605215	401.875405	3	6	17.6	27.8 - 31.8
sp|P33908|MA1A1_HUMAN	LGPEAFR	788.41864	395.21632	2	6	14.8	27 - 31
sp|P33908|MA1A1_HUMAN	FDGGVEAIATR	1134.56749	568.290745	2	6	20	31 - 35
sp|P02144|MYG_HUMAN	VEADIPGHGQEVLIR	1631.863672	816.938836	2	6	27.4	33 - 37
sp|P02144|MYG_HUMAN	VEADIPGHGQEVLIR	1631.863947	544.961649	3	6	23	33 - 37
sp|P02144|MYG_HUMAN	HPGDFGADAQGAMNK	1530.652692	766.333346	2	6	25.9	16.3 - 20.3
sp|P02144|MYG_HUMAN	HPGDFGADAQGAMNK	1530.652968	511.224656	3	6	21.7	16.3 - 20.3
sp|P0DJI8|SAA1_HUMAN	EANYIGSDK	995.456542	498.735271	2	6	17.9	16.1 - 20.1
sp|P0DJI8|SAA1_HUMAN	SGKDPNHFRPAGLPEKY	1911.960248	478.997062	4	6	20.5	24.1 - 28.1
sp|P0DJI9|SAA2_HUMAN	EANYIGSDK	995.456542	498.735271	2	6	17.9	16.1 - 20.1
sp|P0DJI9|SAA2_HUMAN	SGRDPNHFRPAGLPEKY	1939.966396	485.998599	4	6	20.7	24.4 - 28.4
sp|P01033|TIMP1_HUMAN	GFQALGDAADIR	1232.615502	617.314751	2	6	21.4	36.8 - 40.8
sp|P01033|TIMP1_HUMAN	SEEFLIAGK	992.518414	497.266207	2	6	17.8	33.8 - 37.8
sp|Q09170|CDS1_SCHPO	QVVNNENVFMK	1336.645088	669.329544	2	6	23	25.9 - 29.9
sp|Q09170|CDS1_SCHPO	SCEVVLNGPR	1129.555544	565.784772	2	6	19.9	25.2 - 29.2
sp|Q09170|CDS1_SCHPO	VSNFHFEIYQGHR	1632.780276	817.397138	2	6	27.4	31.9 - 35.9
sp|Q09170|CDS1_SCHPO	VSNFHFEIYQGHR	1632.780552	545.267184	3	6	23	31.9 - 35.9
sp|Q09170|CDS1_SCHPO	SENSHYEIIR	1246.594766	624.304383	2	6	21.6	21 - 25
sp|Q09170|CDS1_SCHPO	SENSHYEIIR	1246.595043	416.538681	3	6	18.1	21 - 25
sp|Q09170|CDS1_SCHPO	LAVEVNSGK	915.503098	458.758549	2	6	16.7	21.3 - 25.3
sp|Q09170|CDS1_SCHPO	VIHGTGTFLETFCGTMGYLAPEVLK	2756.355914	1379.184957	2	6	44.3	53.2 - 57.2
sp|Q09170|CDS1_SCHPO	NVNLDGGYDDK	1208.531498	605.272749	2	6	21.1	22.9 - 26.9
sp|Q09170|CDS1_SCHPO	MLEINPEKR	1144.591596	573.302798	2	6	20.1	20.8 - 24.8
sp|Q09170|CDS1_SCHPO	TPPSSSEHEATEQLNSSS	1886.813546	944.413773	2	6	31.2	18.5 - 22.5
sp|Q09170|CDS1_SCHPO	TPPSSSEHEATEQLNSSS	1886.813823	629.944941	3	6	26.2	18.5 - 22.5
